# Development and validation of electronic health record-based ascertainment of obsessive-compulsive disorder cases and controls

**DOI:** 10.1101/2025.08.05.25332874

**Authors:** Bo Wang, Tyne W. Miller-Fleming, Dongmei Yu, Donald Hucks, Emily Gantz, Rebecca Johnston, Angela Maxwell-Horn, Nancy Cox, James Sutcliffe, Carol A. Mathews, Evonne McArthur, Helen Hatfield, Dia Kabir, Evan J. Giangrande, Rebecca G. Fortgang, Shirley B. Wang, Rakesh Karmacharya, Joshua L. Roffman, Jeremiah M. Scharf, Jordan W. Smoller, Takahiro Soda, James J. Crowley, Lea K. Davis

## Abstract

**Objectives:** Obsessive-compulsive disorder (OCD) is a common psychiatric disorder, with two-thirds of affected individuals reporting severe impairment. Despite its substantial burden and moderate heritability, its etiology remains poorly understood, and treatments are often suboptimal. While recent genome-wide association studies (GWAS) have identified some risk loci, yet OCD remains in the linear phase of sample collection to variant association, with many more OCD-associated variants left to discover. This study aimed to develop and validate an electronic health record (EHR)-based algorithm to identify OCD cases and facilitate large-scale genetic studies.

**Methods:** We leveraged EHR-linked biobank data from two large hospital systems, namely Vanderbilt University Medical Center (VUMC) and Mass General Brigham (MGB), to develop a high-throughput phenotyping algorithm integrating diagnostic codes, medication records, and natural language processing (NLP) of clinical notes. Algorithm performance was evaluated through expert chart review, and genetic validation was performed using OCD polygenic risk scores (PRS).

**Results:** Expert chart reviews found that our algorithm combining both ICD codes and NLP achieved higher positive predictive values (PPV) for OCD cases (0.84 at VUMC and 0.91 at MGB) compared to using either ICD codes or NLP alone, albeit with a lower case yield.

Furthermore, at both sites, algorithm-determined cases exhibited significantly elevated PRS derived from the latest OCD GWAS, providing genetic validation of our phenotyping approach.

**Conclusion:** Our study demonstrates a scalable and cost-efficient approach for EHR-based ascertainment of OCD cases, facilitating large-scale genetic studies and advancing understanding of the disorder’s complex etiology.
