## Supplementary Tables S3-S5 for "Development and validation of electronic health record-based ascertainment of obsessive-compulsive disorder cases and controls"

### Sheet: Table S3 ICD codes based exclus
List of ICD codes used for exclusion, as referenced in step (A) of Figure 1 in the manuscript：
CODE_DESC	CODE	Version
Other specified disorders of metabolism	277.89	ICD9-CM
Unspecified disorder of metabolism	277.9	ICD9-CM
Other specified metabolic disorders	E88.89	ICD10-CM
Metabolic disorder, unspecified	E88.9	ICD10-CM

### Sheet: Table S4 ICD codes for exclusio
List of ICD codes used for exclusion, as referenced in step (C1) of Figure 1 in the manuscript:
CODE_DESC	CODE	Version
Pervasive developmental disorders	299.*	ICD9-CM
Osteochondritis dissecans	732.7	ICD9-CM
Bariatric surgery status complicating pregnancy, childbirth, or the puerperium	649.2	ICD9-CM
Bariatric surgery status complicating pregnancy, childbirth, or the puerperium, unspecified as to episode of care or not applicable	649.20	ICD9-CM
Bariatric surgery status complicating pregnancy, childbirth, or the puerperium, delivered, with or without mention of antepartum condition	649.21	ICD9-CM
Bariatric surgery status complicating pregnancy, childbirth, or the puerperium, antepartum condition or complication	649.23	ICD9-CM
Bariatric surgery status complicating pregnancy, childbirth, or the puerperium, postpartum condition or complication	649.24	ICD9-CM
Bariatric surgery status	V45.86	ICD9-CM
Pervasive developmental disorders	F84.*	ICD10-CM
Osteochondritis dissecans of unspecified site	M93.20	ICD10-CM
Bariatric surgery status complicating pregnancy, unspecified trimester	O99.840	ICD10-CM
Bariatric surgery status complicating pregnancy, first trimester	O99.841	ICD10-CM
Bariatric surgery status complicating pregnancy, second trimester	O99.842	ICD10-CM
Bariatric surgery status complicating pregnancy, third trimester	O99.843	ICD10-CM
Bariatric surgery status complicating childbirth	O99.844	ICD10-CM
Bariatric surgery status complicating the puerperium	O99.845	ICD10-CM
Bariatric surgery status	Z98.84	ICD10-CM

### Sheet: Table S5 Medication names for O
List of medication names for OCD, as referenced in step (C2) of Figure 1 in the manuscript：
Medication names
anafranil
brisdelle
celexa
chlomipramine
cipramil
citalopraam
citalopram
clomipramine
cytalopram
efexor
effexor
effexor
escitalopram
fluoxetin
fluoxetine
fluvoxamine
lexapro
luvox
paroxetine
paxil
pexeva
prozac
sarafem
sertraline
symbyax
venlafaxine
Zoloft
